# Supplementation with Berry Juice and Vitamin E Ameliorates Blood Cholesterol Level and Alters Gut Microbiota Composition

**DOI:** 10.1101/2023.05.22.23290321

**Authors:** Bangwei Chen, Yaxin Li, Zhiming Li, Xiaojie Hu, Hefu Zhen, Hongyun Chen, Chao Nie, Yong Hou, Xin Jin, Liang Xiao, Tao Li

## Abstract

**Scope:** Antioxidants, including vitamin E (VE) and grape seed extract, as anti-aging supplementation have been widely used to improve human health. However, the role of gut microbiota in dietary antioxidant supplementation is debatable. This study aimed to assess the longitudinal impact of dietary supplementation with antioxidant compounds on body health and the gut microbiota.

**Methods and results:** One hundred and twenty healthy individuals were randomly divided into a placebo group (amylodextrin) and three experimental groups ingesting different supplement (VE, grape seed extract, or mixed berry juice). Blood and fecal samples were collected during three intervention phases. We found that VE and mixed berry juice ameliorated blood cholesterol levels by reducing the levels of low-density lipoprotein cholesterol (LDL-C) in healthy volunteers. After the intervention, there was an increase in the relative abundance of short-chain fatty acid (SCFA)-producing bacteria and bile acid metabolizers. Specifically, the abundances of *Lachnospira* sp. and *Faecalibacterium* spp. increased in the VE and berry juice groups. Interestingly, the gut microbiota of poor responders harbored a greater proportion of disease-associated bacterial species.

**Conclusion:** Juice and VE could promote health by lowering LDL-C, partly and indirectly by affecting gut bacteria with the ability to produce SCFAs or metabolize bile acids.
