## Supplemental Table 1-7 for "Supplementation with Berry Juice and Vitamin E Ameliorates Blood Cholesterol Level and Alters Gut Microbiota Composition"

### Sheet: Additional Table Legends
TABLE S1	Baseline characteristics of the participants. VE, vitamin E; GSE, grape seed extract.
TABLE S2	Metagenome sequencing quality of 39 participants. VE, vitamin E; GSE, grape seed extract.
TABLE S3	Distribution differences of 19 intervention related indicators at different stages. The difference was assessed using paired Wilcoxon rank-sum test (two sided; FDR adjusted P values were reported). VE, vitamin E; GSE, grape seed extract; FDR, false discovery rate.
TABLE S4	Statistical differences of gut microbiota Shannon diversity index and richness in genus, species, and strain level at different stages.
TABLE S5	Statistical differences of samples' Bray-Curtis distance at different stages and different groups.
TABLE S6	Statistical differences of relative abundance of strains at different stages and different groups.
TABLE S7	Microbiota significantly different between the top and bottom three responders based on nonparametric two-way factorial ANOVA.

### Sheet: Table S1
name	Age	Sex	group	phase	stool sample
GSE_1	36-40	Female	GSE	Baseline	No
GSE_1	36-40	Female	GSE	Intervention	No
GSE_1	36-40	Female	GSE	Withdrawal	No
GSE_10	41-45	Female	GSE	Baseline	Yes
GSE_10	41-45	Female	GSE	Intervention	Yes
GSE_10	41-45	Female	GSE	Withdrawal	Yes
GSE_11	46-50	Male	GSE	Baseline	No
GSE_11	46-50	Male	GSE	Intervention	Yes
GSE_11	46-50	Male	GSE	Withdrawal	Yes
GSE_12	36-40	Female	GSE	Baseline	No
GSE_12	36-40	Female	GSE	Intervention	No
GSE_12	36-40	Female	GSE	Withdrawal	No
GSE_13	41-45	Female	GSE	Baseline	Yes
GSE_13	41-45	Female	GSE	Intervention	Yes
GSE_13	41-45	Female	GSE	Withdrawal	No
GSE_14	46-50	Male	GSE	Baseline	Yes
GSE_14	46-50	Male	GSE	Intervention	Yes
GSE_14	46-50	Male	GSE	Withdrawal	No
GSE_15	51-55	Male	GSE	Baseline	Yes
GSE_15	51-55	Male	GSE	Intervention	Yes
GSE_15	51-55	Male	GSE	Withdrawal	Yes
GSE_16	36-40	Female	GSE	Baseline	Yes
GSE_16	36-40	Female	GSE	Intervention	Yes
GSE_16	36-40	Female	GSE	Withdrawal	Yes
GSE_17	51-55	Male	GSE	Baseline	No
GSE_17	51-55	Male	GSE	Intervention	No
GSE_17	51-55	Male	GSE	Withdrawal	No
GSE_18	61-65	Male	GSE	Baseline	Yes
GSE_18	61-65	Male	GSE	Intervention	Yes
GSE_18	61-65	Male	GSE	Withdrawal	Yes
GSE_19	56-60	Male	GSE	Baseline	Yes
GSE_19	56-60	Male	GSE	Intervention	Yes
GSE_19	56-60	Male	GSE	Withdrawal	Yes
GSE_2	46-50	Female	GSE	Baseline	Yes
GSE_2	46-50	Female	GSE	Intervention	Yes
GSE_2	46-50	Female	GSE	Withdrawal	Yes
GSE_20	61-65	Male	GSE	Baseline	Yes
GSE_20	61-65	Male	GSE	Intervention	Yes
GSE_20	61-65	Male	GSE	Withdrawal	Yes
GSE_21	56-60	Female	GSE	Baseline	No
GSE_21	56-60	Female	GSE	Intervention	No
GSE_21	56-60	Female	GSE	Withdrawal	No
GSE_22	66-70	Female	GSE	Baseline	No
GSE_22	66-70	Female	GSE	Intervention	No
GSE_22	66-70	Female	GSE	Withdrawal	No
GSE_3	31-35	Female	GSE	Baseline	Yes
GSE_3	31-35	Female	GSE	Intervention	Yes
GSE_3	31-35	Female	GSE	Withdrawal	Yes
GSE_4	36-40	Male	GSE	Baseline	Yes
GSE_4	36-40	Male	GSE	Intervention	Yes
GSE_4	36-40	Male	GSE	Withdrawal	No
GSE_5	66-70	Female	GSE	Baseline	Yes
GSE_5	66-70	Female	GSE	Intervention	Yes
GSE_5	66-70	Female	GSE	Withdrawal	Yes
GSE_6	36-40	Male	GSE	Baseline	Yes
GSE_6	36-40	Male	GSE	Intervention	Yes
GSE_6	36-40	Male	GSE	Withdrawal	Yes
GSE_7	36-40	Male	GSE	Baseline	Yes
GSE_7	36-40	Male	GSE	Intervention	Yes
GSE_7	36-40	Male	GSE	Withdrawal	Yes
GSE_8	41-45	Male	GSE	Baseline	No
GSE_8	41-45	Male	GSE	Intervention	No
GSE_8	41-45	Male	GSE	Withdrawal	No
GSE_9	31-35	Female	GSE	Baseline	No
GSE_9	31-35	Female	GSE	Intervention	No
GSE_9	31-35	Female	GSE	Withdrawal	No
Juice_1	41-45	Female	Juice	Baseline	No
Juice_1	41-45	Female	Juice	Intervention	No
Juice_1	41-45	Female	Juice	Withdrawal	No
Juice_10	41-45	Male	Juice	Baseline	No
Juice_10	41-45	Male	Juice	Intervention	No
Juice_10	41-45	Male	Juice	Withdrawal	No
Juice_11	36-40	Male	Juice	Baseline	Yes
Juice_11	36-40	Male	Juice	Intervention	Yes
Juice_11	36-40	Male	Juice	Withdrawal	Yes
Juice_12	41-45	Female	Juice	Baseline	Yes
Juice_12	41-45	Female	Juice	Intervention	Yes
Juice_13	46-50	Male	Juice	Baseline	No
Juice_13	46-50	Male	Juice	Intervention	No
Juice_13	46-50	Male	Juice	Withdrawal	No
Juice_14	31-35	Female	Juice	Baseline	Yes
Juice_14	31-35	Female	Juice	Intervention	Yes
Juice_14	31-35	Female	Juice	Withdrawal	No
Juice_15	31-35	Male	Juice	Baseline	Yes
Juice_15	31-35	Male	Juice	Intervention	Yes
Juice_15	31-35	Male	Juice	Withdrawal	Yes
Juice_16	56-60	Female	Juice	Baseline	No
Juice_16	56-60	Female	Juice	Intervention	No
Juice_16	56-60	Female	Juice	Withdrawal	No
Juice_17	36-40	Female	Juice	Baseline	Yes
Juice_17	36-40	Female	Juice	Intervention	Yes
Juice_17	36-40	Female	Juice	Withdrawal	Yes
Juice_18	61-65	Female	Juice	Baseline	No
Juice_18	61-65	Female	Juice	Intervention	No
Juice_18	61-65	Female	Juice	Withdrawal	No
Juice_19	41-45	Male	Juice	Baseline	Yes
Juice_19	41-45	Male	Juice	Intervention	Yes
Juice_19	41-45	Male	Juice	Withdrawal	No
Juice_2	46-50	Female	Juice	Baseline	No
Juice_2	46-50	Female	Juice	Intervention	No
Juice_2	46-50	Female	Juice	Withdrawal	No
Juice_20	46-50	Female	Juice	Baseline	Yes
Juice_20	46-50	Female	Juice	Intervention	Yes
Juice_20	46-50	Female	Juice	Withdrawal	Yes
Juice_21	46-50	Female	Juice	Baseline	No
Juice_21	46-50	Female	Juice	Intervention	No
Juice_21	46-50	Female	Juice	Withdrawal	No
Juice_22	36-40	Female	Juice	Baseline	No
Juice_22	36-40	Female	Juice	Intervention	Yes
Juice_22	36-40	Female	Juice	Withdrawal	Yes
Juice_3	36-40	Male	Juice	Baseline	Yes
Juice_3	36-40	Male	Juice	Intervention	Yes
Juice_3	36-40	Male	Juice	Withdrawal	Yes
Juice_4	36-40	Male	Juice	Baseline	No
Juice_4	36-40	Male	Juice	Intervention	No
Juice_4	36-40	Male	Juice	Withdrawal	No
Juice_5	51-55	Female	Juice	Baseline	No
Juice_5	51-55	Female	Juice	Intervention	No
Juice_5	51-55	Female	Juice	Withdrawal	No
Juice_6	46-50	Female	Juice	Baseline	Yes
Juice_6	46-50	Female	Juice	Intervention	Yes
Juice_6	46-50	Female	Juice	Withdrawal	No
Juice_7	56-60	Male	Juice	Baseline	No
Juice_7	56-60	Male	Juice	Intervention	No
Juice_7	56-60	Male	Juice	Withdrawal	No
Juice_8	36-40	Female	Juice	Baseline	No
Juice_8	36-40	Female	Juice	Intervention	No
Juice_8	36-40	Female	Juice	Withdrawal	No
Juice_9	36-40	Male	Juice	Baseline	No
Juice_9	36-40	Male	Juice	Intervention	No
Juice_9	36-40	Male	Juice	Withdrawal	No
Placebo_1	36-40	Male	Placebo	Baseline	No
Placebo_1	36-40	Male	Placebo	Intervention	No
Placebo_1	36-40	Male	Placebo	Withdrawal	No
Placebo_10	56-60	Male	Placebo	Baseline	No
Placebo_10	56-60	Male	Placebo	Intervention	No
Placebo_10	56-60	Male	Placebo	Withdrawal	No
Placebo_11	46-50	Female	Placebo	Baseline	No
Placebo_11	46-50	Female	Placebo	Intervention	No
Placebo_11	46-50	Female	Placebo	Withdrawal	No
Placebo_12	41-45	Female	Placebo	Baseline	Yes
Placebo_12	41-45	Female	Placebo	Intervention	Yes
Placebo_12	41-45	Female	Placebo	Withdrawal	Yes
Placebo_13	36-40	Female	Placebo	Baseline	No
Placebo_13	36-40	Female	Placebo	Intervention	Yes
Placebo_13	36-40	Female	Placebo	Withdrawal	Yes
Placebo_14	41-45	Male	Placebo	Baseline	No
Placebo_14	41-45	Male	Placebo	Intervention	No
Placebo_14	41-45	Male	Placebo	Withdrawal	No
Placebo_15	41-45	Female	Placebo	Baseline	Yes
Placebo_15	41-45	Female	Placebo	Intervention	Yes
Placebo_15	41-45	Female	Placebo	Withdrawal	Yes
Placebo_16	41-45	Male	Placebo	Baseline	Yes
Placebo_16	41-45	Male	Placebo	Intervention	Yes
Placebo_16	41-45	Male	Placebo	Withdrawal	Yes
Placebo_2	36-40	Female	Placebo	Baseline	No
Placebo_2	36-40	Female	Placebo	Intervention	No
Placebo_2	36-40	Female	Placebo	Withdrawal	No
Placebo_3	66-70	Male	Placebo	Baseline	Yes
Placebo_3	66-70	Male	Placebo	Intervention	Yes
Placebo_3	66-70	Male	Placebo	Withdrawal	Yes
Placebo_4	56-60	Female	Placebo	Baseline	No
Placebo_4	56-60	Female	Placebo	Intervention	No
Placebo_4	56-60	Female	Placebo	Withdrawal	No
Placebo_5	36-40	Male	Placebo	Baseline	Yes
Placebo_5	36-40	Male	Placebo	Intervention	Yes
Placebo_5	36-40	Male	Placebo	Withdrawal	Yes
Placebo_6	36-40	Male	Placebo	Baseline	No
Placebo_6	36-40	Male	Placebo	Intervention	No
Placebo_6	36-40	Male	Placebo	Withdrawal	No
Placebo_7	36-40	Female	Placebo	Baseline	No
Placebo_7	36-40	Female	Placebo	Intervention	No
Placebo_7	36-40	Female	Placebo	Withdrawal	No
Placebo_8	41-45	Female	Placebo	Baseline	No
Placebo_8	41-45	Female	Placebo	Intervention	No
Placebo_8	41-45	Female	Placebo	Withdrawal	No
Placebo_9	36-40	Female	Placebo	Baseline	No
Placebo_9	36-40	Female	Placebo	Withdrawal	No
VE_1	66-70	Male	VE	Baseline	Yes
VE_1	66-70	Male	VE	Intervention	Yes
VE_1	66-70	Male	VE	Withdrawal	Yes
VE_10	56-60	Female	VE	Baseline	Yes
VE_10	56-60	Female	VE	Intervention	Yes
VE_10	56-60	Female	VE	Withdrawal	Yes
VE_11	41-45	Male	VE	Baseline	Yes
VE_11	41-45	Male	VE	Intervention	Yes
VE_11	41-45	Male	VE	Withdrawal	Yes
VE_12	46-50	Female	VE	Baseline	Yes
VE_12	46-50	Female	VE	Intervention	Yes
VE_12	46-50	Female	VE	Withdrawal	No
VE_2	46-50	Female	VE	Baseline	No
VE_2	46-50	Female	VE	Intervention	Yes
VE_2	46-50	Female	VE	Withdrawal	Yes
VE_3	36-40	Male	VE	Baseline	No
VE_3	36-40	Male	VE	Intervention	No
VE_3	36-40	Male	VE	Withdrawal	No
VE_4	36-40	Male	VE	Baseline	No
VE_4	36-40	Male	VE	Withdrawal	No
VE_5	36-40	Male	VE	Baseline	Yes
VE_5	36-40	Male	VE	Intervention	Yes
VE_5	36-40	Male	VE	Withdrawal	Yes
VE_6	61-65	Female	VE	Baseline	Yes
VE_6	61-65	Female	VE	Intervention	Yes
VE_6	61-65	Female	VE	Withdrawal	Yes
VE_7	51-55	Male	VE	Baseline	Yes
VE_7	51-55	Male	VE	Intervention	Yes
VE_7	51-55	Male	VE	Withdrawal	Yes
VE_8	46-50	Female	VE	Baseline	No
VE_8	46-50	Female	VE	Intervention	No
VE_8	46-50	Female	VE	Withdrawal	No
VE_9	36-40	Male	VE	Baseline	No
VE_9	36-40	Male	VE	Intervention	No
VE_9	36-40	Male	VE	Withdrawal	No

### Sheet: Table S2
name	read count		mapping ratio
	rawdata	clean data
GSE_10	124154668	1232964	0.898
GSE_10	84428333	1233618	0.893
GSE_10	70388515	1220614	0.915
GSE_11	88940602	1235009	0.874
GSE_11	83824292	1206476	0.881
GSE_13	71728486	1237230	0.884
GSE_13	58400113	1243905	0.895
GSE_14	84266071	1190481	0.882
GSE_14	87080402	1218194	0.877
GSE_15	59090113	1232683	0.918
GSE_15	69232591	1215773	0.913
GSE_15	56841659	1225060	0.826
GSE_16	52105714	1236717	0.904
GSE_16	63862941	1233330	0.9
GSE_16	64233038	1029832	0.916
GSE_18	97529964	1230940	0.89
GSE_18	93957777	1234779	0.877
GSE_18	92080350	1213116	0.883
GSE_19	107058976	1239003	0.882
GSE_19	53710118	1230607	0.89
GSE_19	162230000	1222734	0.9
GSE_2	128647991	1231979	0.91
GSE_2	79401113	1230998	0.884
GSE_2	97568656	1233059	0.894
GSE_20	128079345	1243591	0.906
GSE_20	99920382	1165341	0.891
GSE_20	56190319	1222052	0.89
GSE_3	66123992	1220607	0.885
GSE_3	56435096	1150849	0.874
GSE_3	75699496	1233752	0.912
GSE_4	41140847	1239703	0.919
GSE_4	64475325	1232697	0.884
GSE_5	76236153	1228450	0.915
GSE_5	94757636	456059	0.902
GSE_5	76384746	1240614	0.916
GSE_6	31383320	1239176	0.909
GSE_6	64010161	1216938	0.905
GSE_6	74218102	1242586	0.883
GSE_7	136559579	1232088	0.893
GSE_7	102937123	1237884	0.905
GSE_7	90274970	1212994	0.893
Juice_11	25691113	1237620	0.853
Juice_11	65320668	916804	0.874
Juice_11	71036286	1221600	0.867
Juice_12	91340502	1238954	0.926
Juice_12	95489676	1159864	0.866
Juice_14	46520542	1244617	0.878
Juice_14	77554538	1201033	0.895
Juice_15	138748541	1239921	0.902
Juice_15	89015395	1233308	0.874
Juice_15	64150394	1205240	0.93
Juice_17	164173070	1244052	0.899
Juice_17	64394265	1216173	0.878
Juice_17	111808513	1224709	0.865
Juice_19	67845001	1231089	0.868
Juice_19	85572179	1215652	0.871
Juice_20	66093530	1241773	0.906
Juice_20	72428758	1223045	0.892
Juice_20	75245547	1236245	0.904
Juice_22	80888926	1228367	0.894
Juice_22	81421910	1027848	0.897
Juice_3	94729690	1199682	0.893
Juice_3	71532767	1243865	0.895
Juice_3	58460545	1216591	0.897
Juice_6	71191865	1225005	0.881
Juice_6	64415054	1175306	0.918
Placebo_12	76787922	1235830	0.9
Placebo_12	71184718	1244419	0.873
Placebo_12	72735699	1228314	0.901
Placebo_13	74535190	1214467	0.865
Placebo_13	81428670	1221449	0.87
Placebo_15	97775756	1212089	0.876
Placebo_15	91583144	1218387	0.889
Placebo_15	77068577	1212455	0.874
Placebo_16	59670638	1197178	0.853
Placebo_16	87485334	1201695	0.886
Placebo_16	64939595	1238564	0.861
Placebo_3	128836923	1234648	0.894
Placebo_3	89501492	1101834	0.869
Placebo_3	74076367	1238327	0.893
Placebo_5	58523698	1240977	0.905
Placebo_5	72217092	1228760	0.906
Placebo_5	89424377	1198423	0.855
VE_1	57164854	1159901	0.866
VE_1	94342755	1159824	0.849
VE_1	82512466	1158632	0.895
VE_10	85042334	1234335	0.906
VE_10	87952316	1230177	0.897
VE_10	85289780	1209169	0.912
VE_11	85365466	1236564	0.886
VE_11	85708918	1216898	0.917
VE_11	67745640	1238159	0.875
VE_12	85858919	1229137	0.92
VE_12	91132265	1243894	0.89
VE_2	86735673	1220224	0.847
VE_2	75856189	1243026	0.874
VE_5	61433411	1221254	0.91
VE_5	80466201	1192224	0.86
VE_5	82565270	1216514	0.895
VE_6	60468758	1247896	0.883
VE_6	131780040	1233274	0.89
VE_6	96709834	362050	0.883
VE_7	72785592	1235099	0.872
VE_7	79821036	479549	0.867
VE_7	85979381	1227520	0.845

### Sheet: Table S3
group	indicator	Baseline vs Intervention		Baseline vs Withdrawal		Intervention vs Withdrawal
		log2(Fold change)	FDR value	log2(Fold change)	FDR value	log2(Fold change)	FDR value
VE	GGT U/L	0.0198996	1	0.135011	1	0.145566	1
	A/G ratio	-0.162939	0.196871	-0.0517614	1	0.105795	0.369239
	Albumin g/L	-0.0859544	0.133287	-0.031594	1	0.0517451	1
	LDL-C mmol/L	-0.226856	0.0410156	-0.0747309	1	0.143478	0.680105
	RBC 10*12/L	0.0808839	1	-0.00728241	1	-0.0894273	1
	Hematocrit L/L	0.087338	1	-0.034927	1	-0.122939	1
	IBIL μmol/L	-0.0309219	1	-0.0730111	1	-0.0182098	1
	MCH pg	0.00431816	1	0.0153125	1	0.0103111	1
	MCHC g/L	-0.00040565	1	0.0420854	0.0688024	0.0415883	0.161448
	MPV fL	-0.0781716	0.133287	0.0389565	1	0.0993214	0.110068
	Globulin g/L	0.0979373	0.479239	0.0270013	1	-0.0682919	1
	Eosinophils %	0.230589	1	0.17382	1	0.0352324	1
	AST U/L	0.102021	1	0.262076	0.485062	0.164119	0.349414
	AST/ALT ratio	0.187799	0.740175	0.381871	0.0649414	0.205077	1
	Creatinine μmol/L	0.0903155	0.133287	0.166972	0.1007	0.0711708	1
	PCT %	-0.064452	0.740175	0.0699908	1	0.103789	1
	DBIL μmol/L	-0.283793	0.196871	-0.311202	0.231732	-0.0119975	1
	TC mmol/L	-0.0465909	0.742537	-0.0107888	1	0.0274285	1
	TP g/L	-0.0189715	1	-0.0109589	1	0.0074075	1
Placebo	GGT U/L	0.285402	0.118963	0.390257	0.107001	0.0880562	1
	A/G ratio	-0.144658	0.118963	-0.0734978	0.220208	0.0768156	0.681096
	Albumin g/L	-0.035629	0.258341	0.0362985	0.220208	0.0686211	0.0537109
	LDL-C mmol/L	-0.118725	0.173841	0.157701	0.213928	0.279306	0.0137696
	RBC 10*12/L	-0.0156828	0.422306	0.0190372	0.545101	0.0282345	0.494722
	Hematocrit L/L	-0.0100228	0.609523	0.00328757	1	0.00513664	1
	IBIL μmol/L	-0.29232	0.305645	0.0601789	1	0.294264	1
	MCH pg	0.0121612	0.274739	0.0286697	0.0170631	0.0164773	0.127099
	MCHC g/L	0.00681986	0.715312	0.0431015	0.0103683	0.0376643	0.0447291
	MPV fL	-0.0582768	0.118963	0.0039553	1	0.0667137	0.077204
	Globulin g/L	0.0872644	0.26869	0.109427	0.0346386	0.0136949	1
	Eosinophils %	0.11028	0.575536	0.0206186	1	-0.0754413	1
	AST U/L	0.16072	0.173841	1.0831	0.0170631	0.944633	0.260123
	AST/ALT ratio	0.13245	0.274739	0.483227	0.144012	0.373693	0.720656
	Creatinine μmol/L	0.0598163	0.118963	0.0556411	0.545101	-0.0104544	1
	PCT %	-0.0706391	0.41658	0.0527846	1	0.117816	0.494722
	DBIL μmol/L	-0.338616	0.118963	-0.399931	0.0103683	-0.0949756	1
	TC mmol/L	0.0469515	0.422306	0.208398	0.0091257	0.166059	0.0196037
	TP g/L	0.00864441	0.880366	0.0623138	0.0627039	0.0485352	0.681096
Juice	GGT U/L	0.00856201	1	0.218231	0.183277	0.229913	0.130375
	A/G ratio	-0.114333	0.0387394	-0.0841353	0.0652543	0.0343061	1
	Albumin g/L	-0.0688723	0.00990558	-0.0494117	0.171142	0.0231358	1
	LDL-C mmol/L	-0.158984	0.0147795	0.00362085	1	0.171229	0.0600433
	RBC 10*12/L	-0.0466167	0.00990558	-0.0290766	1	0.0191747	1
	Hematocrit L/L	-0.0495201	0.00973823	-0.0608809	0.0937117	-0.00932199	1
	IBIL μmol/L	0.0940582	0.697588	0.156726	1	0.0593165	1
	MCH pg	0.0215112	0.00973823	0.011716	0.512333	-0.00698418	1
	MCHC g/L	0.0258253	0.00973823	0.0449752	0.00704918	0.0216761	0.0687161
	MPV fL	-0.0464459	0.0297675	0.0340542	0.465741	0.0791664	0.0472092
	Globulin g/L	0.0460333	0.591787	0.03312	1	-0.0145348	1
	Eosinophils %	0.388964	0.0269486	0.346904	0.465741	0.0198673	1
	AST U/L	0.131816	0.254825	0.570177	0.00380304	0.43731	0.00635407
	AST/ALT ratio	0.261641	0.00973823	0.406113	0.00601482	0.157541	1
	Creatinine μmol/L	0.0834048	0.0297675	0.127598	0.004598	0.0500852	0.931038
	PCT %	-0.0786529	0.00973823	-0.0212438	1	0.0585823	0.281722
	DBIL μmol/L	-0.0225867	0.949029	-0.335603	0.0937117	-0.313951	0.0501131
	TC mmol/L	-0.0180831	0.591787	0.0795891	1	0.0978881	0.594423
	TP g/L	-0.0278121	0.387235	-0.0203572	1	0.0095144	1
GSE	GGT U/L	0.319779	0.00684269	0.149495	0.485483	-0.170284	0.0942324
	A/G ratio	-0.162184	0.00684269	-0.010999	1	0.151185	0.00251226
	Albumin g/L	0.00209522	0.957439	0.0417443	0.0538335	0.0396491	0.50823
	LDL-C mmol/L	0.0261275	0.972423	0.130534	0.103139	0.104406	0.422804
	RBC 10*12/L	-0.0188874	0.63865	-0.000270016	1	0.0186174	1
	Hematocrit L/L	-0.012604	0.63865	-0.0121519	1	0.000452043	1
	IBIL μmol/L	0.505797	0.0267317	0.169397	1	-0.336401	0.137709
	MCH pg	0.0299409	0.0267317	0.0413944	0.0801259	0.0114535	0.716845
	MCHC g/L	0.0224914	0.0438382	0.0537989	0.00271345	0.0313075	0.00402948
	MPV fL	-0.0422851	0.0267317	0.0249299	0.569508	0.0672151	0.0107958
	Globulin g/L	0.147244	0.00684269	0.0538399	0.277278	-0.0934043	0.00870777
	Eosinophils %	-0.0145204	0.957439	0.124499	1	0.139019	1
	AST U/L	0.274033	0.00916843	0.413196	0.0146174	0.139163	1
	AST/ALT ratio	0.325829	0.00916843	0.403549	0.00921999	0.0777206	1
	Creatinine μmol/L	0.0913228	0.0278227	0.108207	0.0343218	0.0168842	1
	PCT %	-0.0191511	0.933125	0.0550583	0.537408	0.0742094	1
	DBIL μmol/L	-0.322249	0.0267317	-0.27024	0.0801259	0.0520088	1
	TC mmol/L	0.140076	0.0438382	0.146789	0.0137563	0.00671272	1
	TP g/L	0.0565425	0.023147	0.0461513	0.0680113	-0.0103912	1

### Sheet: Table S4
			p values (paired Wilcoxon test)
			Baseline vs Intervention	Intervention vs Withdrawal	Baseline vs Withdrawal
Vitamin E	Genus	Shannon diversity index	0.469	0.578	0.844
		Richness	0.937	0.529	1
	Species	Shannon diversity index	0.078	0.937	0.063
		Richness	0.236	0.611	0.313
	Strain	Shannon diversity index	0.156	0.688	0.156
		Richness	0.813	0.937	0.563
Juice	Genus	Shannon diversity index	0.625	0.937	1
		Richness	0.767	0.584	1
	Species	Shannon diversity index	0.695	0.578	1
		Richness	0.358	0.295	0.4
	Strain	Shannon diversity index	0.695	0.469	1
		Richness	0.557	0.469	0.563

### Sheet: Table S5
group	phase	Bray-Curtis distance
Vitamin E	baseline	0.737837
Vitamin E	baseline	0.536294
Vitamin E	baseline	0.541666
Vitamin E	baseline	0.842662
Vitamin E	baseline	0.425867
Vitamin E	baseline	0.440544
Vitamin E	baseline	0.726801
Vitamin E	baseline	0.741679
Vitamin E	baseline	0.442399
Vitamin E	baseline	0.787467
Vitamin E	baseline	0.793382
Vitamin E	baseline	0.560253
Vitamin E	baseline	0.791667
Vitamin E	baseline	0.604388
Vitamin E	baseline	0.602014
Vitamin E	baseline	0.659677
Vitamin E	baseline	0.522766
Vitamin E	baseline	0.547035
Vitamin E	baseline	0.831156
Vitamin E	baseline	0.850673
Vitamin E	baseline	0.39739
Vitamin E	intervention	0.624212
Vitamin E	intervention	0.701852
Vitamin E	intervention	0.737323
Vitamin E	intervention	0.709557
Vitamin E	intervention	0.711245
Vitamin E	intervention	0.670053
Vitamin E	intervention	0.68387
Vitamin E	intervention	0.529498
Vitamin E	intervention	0.648201
Vitamin E	intervention	0.622623
Vitamin E	intervention	0.500285
Vitamin E	intervention	0.769269
Vitamin E	intervention	0.628014
Vitamin E	intervention	0.566627
Vitamin E	intervention	0.662018
Vitamin E	intervention	0.475202
Vitamin E	intervention	0.780085
Vitamin E	intervention	0.704606
Vitamin E	intervention	0.800317
Vitamin E	intervention	0.572727
Vitamin E	intervention	0.826549
Vitamin E	intervention	0.77644
Vitamin E	intervention	0.704005
Vitamin E	intervention	0.555637
Vitamin E	intervention	0.533542
Vitamin E	intervention	0.780243
Vitamin E	intervention	0.672232
Vitamin E	intervention	0.687794
Vitamin E	withdrawal	0.623363
Vitamin E	withdrawal	0.401271
Vitamin E	withdrawal	0.446505
Vitamin E	withdrawal	0.686523
Vitamin E	withdrawal	0.686304
Vitamin E	withdrawal	0.651745
Vitamin E	withdrawal	0.559043
Vitamin E	withdrawal	0.626332
Vitamin E	withdrawal	0.599283
Vitamin E	withdrawal	0.642378
Vitamin E	withdrawal	0.627446
Vitamin E	withdrawal	0.463836
Vitamin E	withdrawal	0.673753
Vitamin E	withdrawal	0.669786
Vitamin E	withdrawal	0.697501
Vitamin E	withdrawal	0.700215
Vitamin E	withdrawal	0.695869
Vitamin E	withdrawal	0.764163
Vitamin E	withdrawal	0.490587
Vitamin E	withdrawal	0.589591
Vitamin E	withdrawal	0.572942
Juice	baseline	0.874935
Juice	baseline	0.982957
Juice	baseline	0.944509
Juice	baseline	0.906474
Juice	baseline	0.905531
Juice	baseline	0.761671
Juice	baseline	0.879939
Juice	baseline	0.882974
Juice	baseline	0.664235
Juice	baseline	0.698984
Juice	baseline	0.966362
Juice	baseline	0.788194
Juice	baseline	0.689371
Juice	baseline	0.817285
Juice	baseline	0.693443
Juice	baseline	0.528052
Juice	baseline	0.780019
Juice	baseline	0.953089
Juice	baseline	0.965005
Juice	baseline	0.889901
Juice	baseline	0.92735
Juice	baseline	0.951873
Juice	baseline	0.71738
Juice	baseline	0.924004
Juice	baseline	0.91814
Juice	baseline	0.935296
Juice	baseline	0.881866
Juice	baseline	0.970282
Juice	baseline	0.970505
Juice	baseline	0.963124
Juice	baseline	0.620294
Juice	baseline	0.890165
Juice	baseline	0.609334
Juice	baseline	0.946165
Juice	baseline	0.889078
Juice	baseline	0.731213
Juice	baseline	0.495173
Juice	baseline	0.893819
Juice	baseline	0.693566
Juice	baseline	0.772595
Juice	baseline	0.943357
Juice	baseline	0.610754
Juice	baseline	0.892302
Juice	baseline	0.710185
Juice	baseline	0.837531
Juice	intervention	0.956921
Juice	intervention	0.73395
Juice	intervention	0.867981
Juice	intervention	0.750804
Juice	intervention	0.950338
Juice	intervention	0.77126
Juice	intervention	0.843512
Juice	intervention	0.939592
Juice	intervention	0.940442
Juice	intervention	0.750045
Juice	intervention	0.972221
Juice	intervention	0.612602
Juice	intervention	0.918258
Juice	intervention	0.903836
Juice	intervention	0.854745
Juice	intervention	0.816405
Juice	intervention	0.823488
Juice	intervention	0.465487
Juice	intervention	0.890249
Juice	intervention	0.957899
Juice	intervention	0.816754
Juice	intervention	0.983352
Juice	intervention	0.84022
Juice	intervention	0.851332
Juice	intervention	0.958181
Juice	intervention	0.949377
Juice	intervention	0.437605
Juice	intervention	0.854071
Juice	intervention	0.789716
Juice	intervention	0.785438
Juice	intervention	0.776097
Juice	intervention	0.786031
Juice	intervention	0.58109
Juice	intervention	0.841103
Juice	intervention	0.93638
Juice	intervention	0.648916
Juice	intervention	0.605237
Juice	intervention	0.89058
Juice	intervention	0.8536
Juice	intervention	0.866987
Juice	intervention	0.833614
Juice	intervention	0.938425
Juice	intervention	0.860717
Juice	intervention	0.899334
Juice	intervention	0.808145
Juice	intervention	0.609143
Juice	intervention	0.843451
Juice	intervention	0.810597
Juice	intervention	0.864795
Juice	intervention	0.852537
Juice	intervention	0.752423
Juice	intervention	0.900098
Juice	intervention	0.787672
Juice	intervention	0.897347
Juice	intervention	0.918504
Juice	withdrawal	0.912344
Juice	withdrawal	0.847005
Juice	withdrawal	0.871378
Juice	withdrawal	0.653267
Juice	withdrawal	0.953204
Juice	withdrawal	0.836322
Juice	withdrawal	0.632379
Juice	withdrawal	0.781623
Juice	withdrawal	0.940682
Juice	withdrawal	0.803753
Juice	withdrawal	0.892752
Juice	withdrawal	0.606202
Juice	withdrawal	0.845939
Juice	withdrawal	0.882977
Juice	withdrawal	0.92607
Juice	withdrawal	0.864111
Juice	withdrawal	0.858598
Juice	withdrawal	0.908535
Juice	withdrawal	0.953509
Juice	withdrawal	0.988235
Juice	withdrawal	0.927821

### Sheet: Table S6
Group	Genome accession	Strain	p values (paired Wilcoxon test)
			Baseline vs Intervention	Intervention vs Withdrawal	Baseline vs Withdrawal
Vitamin E	GUT_GENOME001023	Lachnospira sp003537285	0.059	0.295	0.059
	GUT_GENOME014039	Faecalibacterium sp014039	0.059	1	0.1
	GUT_GENOME095979	Phocaeicola coprocola	0.016	0.208	0.031
	GUT_GENOME096561	Christensenella timonensis	0.078	0.078	0.219
	GUT_GENOME111543	Alistipes finegoldii	0.093	0.402	0.106
	GUT_GENOME125250	CAG-110 sp003525905	0.059	0.418	0.1
	GUT_GENOME140074	Faecalibacterium prausnitzii_D	0.078	0.937	0.063
	GUT_GENOME140078	Faecalibacterium prausnitzii_I	0.059	0.281	0.855
	GUT_GENOME141226	Intestinimonas butyriciproducens	0.016	0.219	0.094
	GUT_GENOME143505	Phocaeicola dorei	0.078	0.297	0.563
Juice	GUT_GENOME000092	Faecalibacterium prausnitzii_C	0.004	0.938	0.094
	GUT_GENOME000152	Faecalibacterium prausnitzii_H	0.014	1	0.059
	GUT_GENOME000554	Bacteroides clarus	0.059	0.371	0.789
	GUT_GENOME000571	Streptococcus salivarius	0.009	0.036	0.418
	GUT_GENOME000967	Anaerotignum faecicola	0.042	0.787	0.281
	GUT_GENOME001004	Blautia_A luti	0.022	1	0.423
	GUT_GENOME001023	Lachnospira sp003537285	0.093	0.855	0.201
	GUT_GENOME001029	CAG-127 sp900319515	0.059	0.371	1
	GUT_GENOME001115	Faecalibacterium prausnitzii_E	0.013	0.813	0.219
	GUT_GENOME001147	Blautia_A sp003471165	0.044	0.787	0.361
	GUT_GENOME001373	CAG-317 sp000433215	0.076	0.834	0.59
	GUT_GENOME001831	UBA3402 sp003478355	0.059	0.201	0.789
	GUT_GENOME014039	Faecalibacterium sp014039	0.036	0.855	0.1
	GUT_GENOME017828	Streptococcus vestibularis	0.059	0.181	0.584
	GUT_GENOME056112	Megamonas sp900556715	0.059	0.789	0.181
	GUT_GENOME094660	Enterocloster sp900541315	0.022	0.418	0.855
	GUT_GENOME095021	Faecalibacterium prausnitzii_F	0.036	0.59	0.059
	GUT_GENOME095967	Faecalibacterium prausnitzii	0.024	0.938	0.563
	GUT_GENOME096067	Blautia_A wexlerae_A	0.064	0.813	0.563
	GUT_GENOME096366	Bacteroides salyersiae	0.014	0.297	0.844
	GUT_GENOME096371	Corynebacterium amycolatum_A	0.093	0.855	0.584
	GUT_GENOME096380	Streptococcus sp000411475	0.021	0.208	0.361
	GUT_GENOME096489	Mesosutterella massiliensis	0.059	0.1	0.201
	GUT_GENOME096570	Anaeroglobus massiliensis	0.036	0.423	0.361
	GUT_GENOME123416	Faecalibacterium sp900758465	0.013	0.109	0.031
	GUT_GENOME140074	Faecalibacterium prausnitzii_D	0.024	0.402	0.031
	GUT_GENOME140251	Megamonas funiformis	0.036	0.789	0.181
	GUT_GENOME143506	Campylobacter_B hominis	0.059	0.787	0.361
	GUT_GENOME147149	Anaerostipes hadrus	0.01	0.688	1
	GUT_GENOME147678	Faecalibacterium prausnitzii_G	0.004	0.109	0.031
	GUT_GENOME153591	CAG-274 sp900545305	0.059	0.584	0.1
	GUT_GENOME154740	Faecalibacterium sp154740	0.059	0.584	0.201
	GUT_GENOME155275	Dysosmobacter sp900542115	0.059	0.789	1
	GUT_GENOME155439	Faecalibacterium prausnitzii_J	0.024	0.402	0.563
	GUT_GENOME156244	Faecalibacterium sp003449675	0.059	0.789	1
	GUT_GENOME209802	Faecalibacterium sp900539885	0.022	0.59	0.059
	GUT_GENOME239725	Phocaeicola plebeius_A	0.08	0.584	0.281
	GUT_GENOME239799	Eisenbergiella sp900066775	0.059	1	0.201
	GUT_GENOME247791	Faecalibacterium sp900539945	0.022	0.59	0.059
	GUT_GENOME260369	UMGS1071 sp900542375	0.03	0.584	0.789

### Sheet: Table S7
Group	Genome accession	P value			Annotation
		Responder group	Timepoint	Interaction	Strain	Full
Juice	GUT_GENOME096203	0.00540848	0.610239	0.534186	Bacteroides ovatus	d__Bacteria;p__Bacteroidota;c__Bacteroidia;o__Bacteroidales;f__Bacteroidaceae;g__Bacteroides;s__Bacteroides ovatus
	GUT_GENOME141109	0.0133479	0.734534	0.734534	Bifidobacterium thermophilum	d__Bacteria;p__Actinobacteriota;c__Actinomycetia;o__Actinomycetales;f__Bifidobacteriaceae;g__Bifidobacterium;s__Bifidobacterium thermophilum
	GUT_GENOME143092	0.0358422	0.540429	0.956747	Pantoea septica	d__Bacteria;p__Proteobacteria;c__Gammaproteobacteria;o__Enterobacterales;f__Enterobacteriaceae;g__Pantoea;s__Pantoea septica
	GUT_GENOME144544	0.0458292	0.468527	0.0667665	Escherichia coli_D	d__Bacteria;p__Proteobacteria;c__Gammaproteobacteria;o__Enterobacterales;f__Enterobacteriaceae;g__Escherichia;s__Escherichia coli_D
	GUT_GENOME000035	0.0474207	0.597564	0.517831	Bacteroides sp902362375	d__Bacteria;p__Bacteroidota;c__Bacteroidia;o__Bacteroidales;f__Bacteroidaceae;g__Bacteroides;s__Bacteroides sp902362375
Vitamin E	GUT_GENOME212317	0.00114334	0.0150277	0.0150277	Veillonella rogosae	d__Bacteria;p__Firmicutes_C;c__Negativicutes;o__Veillonellales;f__Veillonellaceae;g__Veillonella;s__Veillonella rogosae
	GUT_GENOME140235	0.00508758	0.737931	0.585637	Dorea_A longicatena_B	d__Bacteria;p__Firmicutes_A;c__Clostridia;o__Lachnospirales;f__Lachnospiraceae;g__Dorea_A;s__Dorea_A longicatena_B
	GUT_GENOME001373	0.00587795	0.45631	0.523977	CAG-317 sp000433215	d__Bacteria;p__Firmicutes_A;c__Clostridia;o__Lachnospirales;f__Lachnospiraceae;g__CAG-317;s__CAG-317 sp000433215
	GUT_GENOME079379	0.0074933	0.170918	0.0422743	Haemophilus_D parainfluenzae_L	d__Bacteria;p__Proteobacteria;c__Gammaproteobacteria;o__Enterobacterales;f__Pasteurellaceae;g__Haemophilus_D;s__Haemophilus_D parainfluenzae_L
	GUT_GENOME231503	0.016692	0.502517	0.502517	Prevotella bivia	d__Bacteria;p__Bacteroidota;c__Bacteroidia;o__Bacteroidales;f__Bacteroidaceae;g__Prevotella;s__Prevotella bivia
	GUT_GENOME096080	0.0179224	0.473069	0.347173	Bacteroides xylanisolvens	d__Bacteria;p__Bacteroidota;c__Bacteroidia;o__Bacteroidales;f__Bacteroidaceae;g__Bacteroides;s__Bacteroides xylanisolvens
	GUT_GENOME103893	0.0218343	0.713157	0.904493	Coprococcus_A catus	d__Bacteria;p__Firmicutes_A;c__Clostridia;o__Lachnospirales;f__Lachnospiraceae;g__Coprococcus_A;s__Coprococcus_A catus
	GUT_GENOME001003	0.0335712	0.428343	0.428343	Butyricimonas paravirosa	d__Bacteria;p__Bacteroidota;c__Bacteroidia;o__Bacteroidales;f__Marinifilaceae;g__Butyricimonas;s__Butyricimonas paravirosa
	GUT_GENOME096478	0.0438934	0.147934	0.14729	Bifidobacterium catenulatum	d__Bacteria;p__Actinobacteriota;c__Actinomycetia;o__Actinomycetales;f__Bifidobacteriaceae;g__Bifidobacterium;s__Bifidobacterium catenulatum
